# Urinary metabolite profiling identifies biomarkers for risk of progression of diabetic nephropathy in 2,670 individuals with type 1 diabetes

**DOI:** 10.1101/2020.10.21.20215921

**Authors:** Stefan Mutter, Erkka Valo, Viljami Aittomäki, Kristian Nybo, Lassi Raivonen, Lena M Thorn, Carol Forsblom, Niina Sandholm, Peter Würtz, Per-Henrik Groop

**Affiliations:** Folkhälsan Institute of Genetics, Folkhälsan Research Center, Helsinki, Finland; Abdominal Center, Nephrology, University of Helsinki and Helsinki University Hospital, Helsinki, Finland; Research Program for Clinical and Molecular Metabolism, Faculty of Medicine, University of Helsinki, Helsinki, Finland; Nightingale Health Ltd, Helsinki, Finland; Department of General Practice and Primary Health Care, University of Helsinki and Helsinki University Hospital, Helsinki, Finland; Department of Diabetes, Central Clinical School, Monash University, Melbourne, Victoria, Australia

**Author notes:** Corresponding author: Professor Per-Henrik Groop, Folkhälsan Research Center, Biomedicum Helsinki, Haartmaninkatu 8, FIN-00290 Helsinki, Finland.

**Keywords:** Diabetic nephropathy, progression, NMR, metabolite profiling, type 1 diabetes

## Abstract

**Aims:** This study examines associations between 51 urinary metabolites and risk of progression of diabetic nephropathy in individuals with type 1 diabetes by employing an automated nuclear magnetic resonance (NMR) metabolomics technique suitable for large-scale urine sample collections.

**Methods:** For 2,670 individuals with type 1 diabetes from the FinnDiane Study, we collected 24-hour urine samples and measured metabolite concentrations by NMR. Individuals were followed for 9.0 ± 5.0 years until their first sign of progression of diabetic nephropathy, end-stage kidney disease or study end. Cox regression analyses were performed on the entire study population (overall progression), on 1,999 individuals with normoalbuminuria and 347 individuals with macroalbuminuria at baseline.

**Results:** Seven urinary metabolites were associated with overall progression after adjustment for baseline albuminuria and chronic kidney disease stage (p < 8 × 10^-4^): Leucine (hazard ratio 1.47, 95% confidence interval [1.30, 1.66] per 1-SD creatinine-scaled metabolite concentration), valine (1.38 [1.22, 1.56]), isoleucine (1.33 [1.18, 1.50]), pseudouridine (1.25 [1.11, 1.42]), threonine (1.27 [1.11, 1.46]) and citrate (0.84 [0.75, 0.93]). 2-hydroxyisobutyrate was associated with overall (1.30 [1.16, 1.45]) and also progression from normoalbuminuria (1.56 [1.25, 1.95]). Six amino acids and pyroglutamate were associated with progression from macroalbuminuria.

**Conclusions:** Branched-amino acids and other urinary metabolites were associated with the progression of diabetic nephropathy on top of baseline albuminuria and chronic kidney disease. We found differences in associations for overall progression and progression from normo- and macroalbuminuria. These novel biomarker discoveries illustrate the utility of analysing urinary metabolites in entire population cohorts.

**Significance Statement:** Individuals with type 1 diabetes are vulnerable to diabetic nephropathy and would benefit from earlier detection of disease progression. Urinary metabolites as a direct read-out of kidney function are potential progression markers. However, analytical tools to quantify a broad panel of urinary metabolites at large scale and low cost are lacking. Recent developments in nuclear magnetic resonance address this need. This study in 2,670 individuals with type 1 diabetes identified ten urinary metabolites associated with progression of diabetic nephropathy. Importantly, different albuminuria categories had different urinary profiles: 2-hydroxyisobutyrate was associated with progression from normoalbuminuria and branched-chain amino acids with progression from macroalbuminuria. These results provide new potential biomarkers and highlight the potential of analysing urinary metabolites on a larger scale.
