## Supplementary material for "Urinary metabolite profiling identifies biomarkers for risk of progression of diabetic nephropathy in 2,670 individuals with type 1 diabetes": Table S3

### Sheet: metabolite ratios
metabolite to creatinine ratio	median non-progressors	median overall progressors	p-value
acetate	0.0264 [0.0254, 0.0278]	0.0261 [0.0231, 0.0311]	0.884
alanine	0.0466 [0.0455, 0.0479]	0.0428 [0.0407, 0.0456]	0.0118
allantoin	0.0221 [0.0216, 0.0228]	0.0221 [0.021, 0.0234]	0.9619
2-hydroxyisobutyrate	0.0055 [0.0054, 0.0056]	0.0062 [0.0059, 0.0066]	<0.001
arabinose	0.0175 [0.0173, 0.0178]	0.0189 [0.018, 0.0195]	0.0053
3-aminoisobutyrate	0.0031 [0.0029, 0.0033]	0.0032 [0.0025, 0.0043]	0.6178
3-hydroxyisobutyrate	0.0206 [0.02, 0.0211]	0.0146 [0.0132, 0.016]	<0.001
3-hydroxyisovalerate	0.0073 [0.0072, 0.0075]	0.0057 [0.005, 0.0061]	<0.001
cis-aconitate	0.0147 [0.0144, 0.015]	0.0136 [0.0129, 0.0144]	0.0064
citrate	0.3069 [0.302, 0.3146]	0.2056 [0.1823, 0.2202]	<0.001
dimethylamine	0.0298 [0.0295, 0.0302]	0.0324 [0.0318, 0.0337]	<0.001
4-deoxyerythronic acid	0.0077 [0.0075, 0.0078]	0.0064 [0.006, 0.0068]	<0.001
4-deoxythreonate	0.0232 [0.0227, 0.0238]	0.0229 [0.0218, 0.0238]	0.663
ethanolamine	0.0402 [0.0398, 0.0409]	0.0371 [0.0355, 0.0384]	<0.001
ethanol	0.0335 [0.0317, 0.0352]	0.0351 [0.031, 0.0394]	0.4963
formate	0.0532 [0.0511, 0.0552]	0.045 [0.0404, 0.0507]	0.0016
2-furoylglycine	0.024 [0.0228, 0.025]	0.0248 [0.0232, 0.0269]	0.5935
glucose	4.9968 [4.4956, 5.5684]	6.1173 [4.8869, 7.297]	0.0984
glutamine	0.0521 [0.0513, 0.0528]	0.0477 [0.0458, 0.0502]	0.0013
glycine	0.1503 [0.1457, 0.1553]	0.1093 [0.098, 0.1166]	<0.001
glycolic acid	0.0486 [0.0477, 0.0496]	0.0419 [0.0397, 0.0439]	<0.001
hippurate	0.4342 [0.4187, 0.4508]	0.4521 [0.415, 0.4906]	0.4285
histidine	0.0956 [0.0934, 0.0979]	0.0814 [0.0735, 0.09]	<0.001
3-(3-hydroxyphenyl)-3-hydroxypropionic acid	0.0418 [0.0398, 0.0436]	0.0382 [0.033, 0.0436]	0.2022
hypoxanthine	0.0057 [0.0056, 0.0058]	0.005 [0.0047, 0.0053]	<0.001
isoleucine	0.0023 [0.0023, 0.0024]	0.003 [0.0028, 0.0034]	<0.001
indoxyl sulfate	0.0227 [0.0219, 0.0235]	0.019 [0.0178, 0.0208]	<0.001
lactate	0.0354 [0.0337, 0.0372]	0.0364 [0.0305, 0.0392]	0.7274
leucine	0.0048 [0.0047, 0.0049]	0.005 [0.0047, 0.0053]	0.3126
3-hydroxyhippurate	0.0478 [0.0459, 0.0502]	0.0446 [0.0396, 0.0522]	0.3121
1-methylnicotinamide	0.0049 [0.0047, 0.005]	0.0037 [0.0033, 0.0043]	<0.001
pyroglutamate	0.0316 [0.0313, 0.0321]	0.0319 [0.0304, 0.0333]	0.6403
4-hydroxyhippurate	0.0099 [0.0096, 0.0102]	0.011 [0.0102, 0.0116]	0.01
propylene glycol	0.0083 [0.0079, 0.0087]	0.0071 [0.0064, 0.0081]	0.0298
proline betaine	0.0488 [0.0459, 0.0516]	0.0567 [0.0491, 0.0628]	0.047
pseudouridine	0.0358 [0.0354, 0.0361]	0.0383 [0.0369, 0.0392]	<0.001
quinic acid	0.0325 [0.0311, 0.0338]	0.0345 [0.0319, 0.0369]	0.3098
sucrose	0.0038 [0.0036, 0.0039]	0.0046 [0.004, 0.0053]	0.0028
trans-aconitate	0.024 [0.0236, 0.0245]	0.0212 [0.0193, 0.0228]	<0.001
threonine	0.0118 [0.0114, 0.0124]	0.0114 [0.0103, 0.0129]	0.503
trimethylamine-n-oxide	0.034 [0.0328, 0.0355]	0.0386 [0.0335, 0.0439]	0.0112
3-methylhistidine	0.0458 [0.0432, 0.0483]	0.0406 [0.0388, 0.0452]	0.1638
trigonelline	0.125 [0.1195, 0.1294]	0.1364 [0.1242, 0.1472]	0.1102
tryptophan	0.0085 [0.0084, 0.0087]	0.0085 [0.008, 0.0093]	0.9588
tyrosine	0.0138 [0.0135, 0.0141]	0.0114 [0.0108, 0.0123]	<0.001
uracil	9e-04 [9e-04, 9e-04]	8e-04 [8e-04, 8e-04]	0.0013
urea	38.6611 [38.0699, 39.2612]	37.0892 [35.4087, 38.3072]	0.0335
valine	0.0061 [0.0059, 0.0063]	0.0062 [0.0057, 0.0069]	0.6891
xanthosine	0.0111 [0.0111, 0.0112]	0.0115 [0.0113, 0.0118]	0.0016
xylose	0.0082 [0.0078, 0.0086]	0.0075 [0.0068, 0.0082]	0.2195
