## Supplementary material for "Urinary metabolite profiling identifies biomarkers for risk of progression of diabetic nephropathy in 2,670 individuals with type 1 diabetes": Table S4

### Sheet: overall progression
metabolite	HR (overall progression) per 1-SD	p-value
acetate	0.93 [0.83, 1.04]	0.180741
alanine (up to 5 years of follow up)	1.24 [1.07, 1.43]	0.00384181
alanine (after 5 years of follow up)	1.07 [0.9, 1.26]	0.454359
allantoin	0.93 [0.8, 1.07]	0.293908
2-hydroxyisobutyrate	1.3 [1.16, 1.45]	2.40066e-06
arabinose	1.12 [0.99, 1.26]	0.0619934
3-aminoisobutyrate	0.97 [0.84, 1.12]	0.689181
3-hydroxyisobutyrate	1.03 [0.91, 1.17]	0.631537
3-hydroxyisovalerate (up to 5 years of follow up)	1.06 [0.89, 1.25]	0.526545
3-hydroxyisovalerate (after 5 years of follow up)	0.88 [0.76, 1.03]	0.109151
cis-aconitate	0.95 [0.84, 1.07]	0.40635
citrate	0.84 [0.75, 0.93]	0.0007561
creatinine	0.88 [0.78, 0.99]	0.0372797
dimethylamine	1.15 [1.01, 1.32]	0.0407459
4-deoxyerythronic acid	0.91 [0.8, 1.03]	0.127743
4-deoxythreonate	1.12 [0.99, 1.28]	0.0767404
ethanolamine	0.91 [0.76, 1.1]	0.340919
ethanol	1.04 [0.92, 1.17]	0.562695
formate	1.03 [0.93, 1.14]	0.546769
2-furoylglycine	1.11 [0.98, 1.26]	0.0907266
glucose	1.27 [1.06, 1.53]	0.0110723
glutamine	1.12 [1.01, 1.25]	0.0261476
glycine	1 [0.91, 1.11]	0.968534
glycolic acid	0.92 [0.77, 1.1]	0.359459
hippurate	0.99 [0.88, 1.12]	0.916624
histidine	0.9 [0.75, 1.08]	0.250257
3-(3-hydroxyphenyl)-3-hydroxypropionic acid (up to 5 years of follow up)	0.91 [0.77, 1.06]	0.228326
3-(3-hydroxyphenyl)-3-hydroxypropionic acid (after 5 years of follow up)	1.21 [1.01, 1.45]	0.03441
hypoxanthine	0.98 [0.85, 1.13]	0.754469
isoleucine	1.33 [1.18, 1.5]	5.1917e-06
indoxyl sulfate	0.92 [0.84, 1.01]	0.0873439
lactate (up to 5 years of follow up)	1.28 [1.08, 1.52]	0.00475532
lactate (after 5 years of follow up)	0.93 [0.78, 1.1]	0.386316
leucine (up to 10 years of follow up)	1.47 [1.3, 1.66]	6.83215e-10
leucine (after 10 years of follow up)	0.95 [0.76, 1.2]	0.683595
3-hydroxyhippurate	1.12 [0.99, 1.25]	0.0636118
1-methylnicotinamide (between 5 and 12 years of follow up)	0.93 [0.8, 1.07]	0.310776
1-methylnicotinamide (up to 5 years of follow up)	0.84 [0.74, 0.96]	0.00919184
1-methylnicotinamide (after 12 years of follow up)	1.41 [0.97, 2.04]	0.0707846
pyroglutamate	1.09 [0.96, 1.23]	0.203386
4-hydroxyhippurate	1.08 [0.97, 1.22]	0.167586
propylene glycol	1.07 [0.92, 1.24]	0.391742
proline betaine	0.96 [0.84, 1.1]	0.548276
pseudouridine	1.25 [1.11, 1.42]	0.00022645
quinic acid	1.1 [0.97, 1.25]	0.12594
sucrose	1.09 [0.98, 1.22]	0.124366
trans-aconitate	1.07 [0.93, 1.24]	0.322454
threonine (up to 5 years of follow up)	1.27 [1.11, 1.46]	0.00070019
threonine (after 5 years of follow up)	0.93 [0.8, 1.08]	0.324891
trimethylamine-n-oxide (up to 12 years of follow up)	1.06 [0.95, 1.19]	0.300023
trimethylamine-n-oxide (after 12 years of follow up)	0.85 [0.67, 1.08]	0.181459
3-methylhistidine	1.01 [0.85, 1.21]	0.898353
trigonelline	1.09 [0.97, 1.23]	0.156509
tryptophan	1.18 [1.06, 1.31]	0.00227796
tyrosine	1.1 [0.98, 1.24]	0.103345
uracil	1.04 [0.92, 1.18]	0.561712
urea	0.93 [0.83, 1.05]	0.238148
valine (up to 10 years of follow up)	1.38 [1.22, 1.56]	2.17149e-07
valine (after 10 years of follow up)	0.8 [0.63, 1.01]	0.0578158
xanthosine	1 [0.88, 1.13]	0.950371
xylose	0.97 [0.85, 1.12]	0.706195
