## Supplementary material for "Urinary metabolite profiling identifies biomarkers for risk of progression of diabetic nephropathy in 2,670 individuals with type 1 diabetes": Table S5

### Sheet: progression from normoalb.
metabolite	HR (progression from normoalbuminuria) per 1-SD	p-value
acetate	0.96 [0.8, 1.15]	0.665419
alanine (up to 5 years of follow up)	1.01 [0.71, 1.46]	0.939803
alanine (after 5 years of follow up)	0.88 [0.69, 1.12]	0.301321
allantoin	0.78 [0.62, 0.99]	0.0414614
2-hydroxyisobutyrate (up to 10 years of follow up)	1.56 [1.25, 1.95]	9.57601e-05
2-hydroxyisobutyrate (after 10 years of follow up)	1 [0.75, 1.35]	0.975616
arabinose	1.07 [0.89, 1.3]	0.469961
3-aminoisobutyrate	1 [0.79, 1.28]	0.967513
3-hydroxyisobutyrate	1.05 [0.85, 1.29]	0.64024
3-hydroxyisovalerate	1.05 [0.84, 1.31]	0.688995
cis-aconitate	0.97 [0.81, 1.17]	0.737855
citrate	0.86 [0.7, 1.06]	0.157219
creatinine	0.9 [0.75, 1.08]	0.25182
dimethylamine	1.06 [0.85, 1.31]	0.616728
4-deoxyerythronic acid (between 6 and 12 years of follow up)	0.84 [0.61, 1.14]	0.251541
4-deoxyerythronic acid (up to 6 years of follow up)	1.22 [0.89, 1.66]	0.215391
4-deoxyerythronic acid (after 12 years of follow up)	0.66 [0.4, 1.09]	0.104068
4-deoxythreonate	1.33 [1.1, 1.6]	0.00343085
ethanol	1.17 [0.96, 1.42]	0.112226
formate	1.11 [0.91, 1.36]	0.294609
2-furoylglycine	1.22 [1, 1.49]	0.0480294
glucose	1.03 [0.8, 1.32]	0.812773
glutamine	0.97 [0.8, 1.17]	0.721797
glycine	0.8 [0.67, 0.95]	0.0128624
glycolic acid	0.92 [0.71, 1.2]	0.543421
hippurate	1.12 [0.92, 1.36]	0.262031
histidine	0.86 [0.67, 1.11]	0.250793
3-(3-hydroxyphenyl)-3-hydroxypropionic acid	1.33 [1.07, 1.66]	0.0102214
hypoxanthine	0.96 [0.79, 1.18]	0.706504
isoleucine	1.11 [0.9, 1.38]	0.335199
indoxyl sulfate	1.05 [0.85, 1.29]	0.677305
lactate	0.99 [0.81, 1.22]	0.957036
leucine	1.1 [0.91, 1.33]	0.323848
3-hydroxyhippurate	1.27 [1.06, 1.52]	0.00846503
1-methylnicotinamide	1.09 [0.9, 1.33]	0.367611
pyroglutamate	0.91 [0.74, 1.11]	0.341863
4-hydroxyhippurate	0.96 [0.8, 1.15]	0.634882
propylene glycol	0.98 [0.77, 1.24]	0.84004
proline betaine	0.95 [0.78, 1.16]	0.622761
pseudouridine	1.24 [1.01, 1.53]	0.0429699
quinic acid	1.24 [1.02, 1.52]	0.0337669
sucrose	0.91 [0.75, 1.1]	0.326572
trans-aconitate	1.31 [1.05, 1.63]	0.0153883
threonine	0.81 [0.67, 0.98]	0.0342104
trimethylamine-n-oxide	1.01 [0.85, 1.2]	0.901319
3-methylhistidine	0.95 [0.75, 1.22]	0.699359
trigonelline	1.16 [0.95, 1.42]	0.147984
tryptophan	1.24 [1.03, 1.5]	0.023073
tyrosine	0.88 [0.73, 1.07]	0.198792
uracil	1.05 [0.86, 1.28]	0.644441
urea	0.9 [0.76, 1.08]	0.251298
valine	1.02 [0.84, 1.24]	0.847532
xanthosine	0.93 [0.75, 1.15]	0.492979
xylose	1.02 [0.83, 1.25]	0.83061
