## Supplementary material for "Urinary metabolite profiling identifies biomarkers for risk of progression of diabetic nephropathy in 2,670 individuals with type 1 diabetes": Table S6

### Sheet: progression from macroalb.
metabolite	HR (progression from macroalbuminuria) per 1-SD	p-value
acetate	1.01 [0.86, 1.19]	0.867892
alanine	1.32 [1.14, 1.53]	0.000236884
allantoin	0.92 [0.75, 1.13]	0.425946
2-hydroxyisobutyrate	1.21 [1.03, 1.42]	0.0206364
arabinose	1.08 [0.9, 1.3]	0.386911
3-aminoisobutyrate	1.04 [0.83, 1.31]	0.713677
3-hydroxyisobutyrate	1.04 [0.87, 1.25]	0.659812
3-hydroxyisovalerate (up to 5 years of follow up)	1.12 [0.92, 1.36]	0.276987
3-hydroxyisovalerate (after 5 years of follow up)	0.84 [0.69, 1.02]	0.0779145
cis-aconitate	0.9 [0.75, 1.08]	0.250044
citrate	0.84 [0.74, 0.95]	0.00640103
creatinine	0.95 [0.79, 1.15]	0.587003
dimethylamine	1.2 [0.97, 1.48]	0.0945027
4-deoxyerythronic acid	0.87 [0.72, 1.06]	0.163768
4-deoxythreonate	0.98 [0.78, 1.22]	0.840951
ethanolamine	0.8 [0.5, 1.28]	0.346849
ethanol	0.87 [0.72, 1.06]	0.15704
formate	1.01 [0.89, 1.15]	0.827508
2-furoylglycine	0.99 [0.82, 1.2]	0.937489
glucose	1.49 [1.1, 2.02]	0.0102916
glutamine	1.18 [1.03, 1.35]	0.0156392
glycine	1.17 [1.02, 1.33]	0.0244358
glycolic acid	0.9 [0.67, 1.2]	0.476571
hippurate	0.84 [0.71, 0.99]	0.0420625
histidine	1.01 [0.72, 1.41]	0.958381
3-(3-hydroxyphenyl)-3-hydroxypropionic acid	0.86 [0.73, 1.01]	0.0609342
hypoxanthine	1.08 [0.83, 1.39]	0.578592
isoleucine	1.41 [1.19, 1.67]	7.61307e-05
indoxyl sulfate	0.88 [0.8, 0.98]	0.0204615
lactate	1.18 [1, 1.4]	0.0458972
leucine	1.5 [1.29, 1.73]	7.49724e-08
3-hydroxyhippurate	0.93 [0.76, 1.13]	0.45471
1-methylnicotinamide (between 5 and 12 years of follow up)	0.85 [0.68, 1.06]	0.1523
1-methylnicotinamide (up to 5 years of follow up)	0.81 [0.69, 0.94]	0.00751286
1-methylnicotinamide (after 12 years of follow up)	1.36 [0.84, 2.21]	0.213452
pyroglutamate	1.37 [1.14, 1.64]	0.000787261
4-hydroxyhippurate	1.15 [0.96, 1.39]	0.135914
propylene glycol	1.14 [0.91, 1.42]	0.242848
proline betaine	1.07 [0.85, 1.35]	0.543655
pseudouridine	1.19 [1.01, 1.41]	0.0393365
quinic acid	0.9 [0.74, 1.1]	0.297238
sucrose	1.09 [0.92, 1.3]	0.319934
trans-aconitate	0.71 [0.56, 0.9]	0.00506306
threonine	1.34 [1.18, 1.52]	6.99201e-06
trimethylamine-n-oxide (between 2 and 10 years of follow up)	1.07 [0.87, 1.32]	0.520701
trimethylamine-n-oxide (up to 2 years of follow up)	1.48 [0.95, 2.31]	0.0844662
trimethylamine-n-oxide (after 10 years of follow up)	0.78 [0.58, 1.03]	0.0840867
3-methylhistidine	1.04 [0.74, 1.47]	0.815549
trigonelline	0.97 [0.82, 1.14]	0.671968
tryptophan	1.12 [0.97, 1.3]	0.118314
tyrosine	1.42 [1.2, 1.68]	4.55314e-05
uracil	0.91 [0.76, 1.09]	0.3177
urea	0.97 [0.79, 1.2]	0.782735
valine	1.42 [1.23, 1.64]	2.19781e-06
xanthosine	1.03 [0.85, 1.25]	0.780798
xylose	0.92 [0.72, 1.16]	0.473706
