## Supplementary material for "Urinary metabolite profiling identifies biomarkers for risk of progression of diabetic nephropathy in 2,670 individuals with type 1 diabetes": Table S7

### Sheet: Sheet1
metabolite	unit	mean absolute concentration difference between -80 and -20	SD of the difference	P-Value
4-deoxythreonate	mmol/L	-0.0023	0.00192	0.034
tryptophan	mmol/L	-0.0031	0.00322	0.028
trans-aconitate	mmol/L	-0.03	0.03324	0.056
xanthosine	mmol/L	0.012	0.01436	0.037
pyroglutamate	mmol/L	0.021	0.02616	0.081
formate	mmol/L	-0.042	0.05336	0.061
cis-aconitate	mmol/L	0.052	0.07151	0.06
indoxyl sulfate	mmol/L	0.021	0.02832	0.1
urea	mmol/L	-4.6	7.39988	0.1
dimethylamine	mmol/L	0.014	0.02359	0.21
hypoxanthine	mmol/L	0.0028	0.00472	0.21
citrate	mmol/L	0.19	0.33215	0.33
uracil	mmol/L	-0.00036	0.00064	0.13
glycolic acid	mmol/L	0.016	0.02969	0.23
tyrosine	mmol/L	0.0043	0.00869	0.18
creatinine	mmol/L	0.37	0.76438	0.25
threonine	mmol/L	0.0037	0.00782	0.19
trigonelline	mmol/L	0.023	0.05154	0.23
3-(3-hydroxyphenyl)-3-hydroxypropionic acid	mmol/L	-0.008	0.0185	0.29
glucose	mmol/L	-0.74	1.72703	0.24
allantoin	mmol/L	0.0055	0.01385	0.42
alanine	mmol/L	0.0082	0.02074	0.27
hippurate	mmol/L	0.097	0.25889	0.3
ethanol	mmol/L	1.4	3.79396	0.33
xylose	mmol/L	0.019	0.05189	0.41
quinic acid	mmol/L	-0.013	0.03651	0.35
3-hydroxyisovalerate	mmol/L	-0.0025	0.00761	0.36
leucine	mmol/L	-0.0011	0.00363	0.38
valine	mmol/L	-0.0024	0.00806	0.4
2-hydroxyisobutyrate	mmol/L	0.0012	0.00457	0.47
3-hydroxyhippurate	mmol/L	0.0068	0.02585	0.51
4-hydroxyhippurate	mmol/L	0.0018	0.00683	0.49
3-hydroxyisobutyrate	mmol/L	-0.0045	0.01828	0.48
sucrose	mmol/L	0.0017	0.00761	0.56
1-methylnicotinamide	mmol/L	0.0015	0.01154	0.71
arabinose	mmol/L	-0.0008	0.0071	0.79
lactate	mmol/L	-0.0018	0.01911	0.79
4-deoxyerythronic acid	mmol/L	-0.00042	0.00673	0.86
2-furoylglycine	mmol/L	-0.00092	0.02115	0.91
3-methylhistidine	mmol/L	0.0006	0.01641	0.96
glycine	mmol/L	0.0021	0.06327	0.93
pseudouridine	mmol/L	0.0014	0.04243	0.93
trimethylamine-n-oxide	mmol/L	-0.0017	0.06625	0.94
proline betaine	mmol/L	8.9e-05	0.00408	0.96
acetate	mmol/L	-0.0014	0.0999	0.97
glutamine	mmol/L	0.00043	0.03625	0.97
isoleucine	mmol/L	9.5e-06	0.00113	0.99
