## Supplementary material for "Urinary metabolite profiling identifies biomarkers for risk of progression of diabetic nephropathy in 2,670 individuals with type 1 diabetes": Table S8

### Sheet: Sheet1
metabolite	intercept	P-Value intercept	beta	P-Value beta
acetate	-8	0.043	1.754	0.15
alanine	-0.3	0.012	0.171	0.0013
allantoin	0.06	0.77	-0.009	0.88
arabinose	0.7	0.055	-0.339	0.048
cis-aconitate	0.04	0.93	0.134	0.43
citrate	0.9	0.75	0.02	0.98
creatinine	-0.04	0.85	0.044	0.53
4-deoxyerythronic acid	-0.2	0.66	0.044	0.77
4-deoxythreonate	-0.06	0.5	0.02	0.66
dimethylamine	-0.03	0.93	0.058	0.56
ethanol	-1	0.042	0.512	0.0096
formate	-1	0.0095	0.276	0.07
2-furoylglycine	-0.2	0.34	0.088	0.25
glucose	-0.4	0.21	0.182	0.094
glutamine	0.05	0.78	-0.013	0.84
glycine	0.08	0.75	-0.035	0.69
glycolic acid	-0.07	0.79	0.065	0.46
hippurate	-0.06	0.58	0.032	0.42
3-(3-hydroxyphenyl)-3-hydroxypropionic acid	0.05	0.87	-0.086	0.37
3-hydroxyhippurate	0.09	0.75	-0.051	0.6
4-hydroxyhippurate	-0.1	0.38	0.044	0.31
2-hydroxyisobutyrate	-0.07	0.63	0.039	0.47
3-hydroxyisobutyrate	-0.2	0.48	0.029	0.72
3-hydroxyisovalerate	-0.2	0.66	-0.003	0.98
hypoxanthine	0.3	0.46	-0.039	0.79
indoxyl sulfate	-0.2	0.14	0.148	0.019
isoleucine	-0.2	0.35	0.084	0.33
lactate	-0.3	0.34	0.084	0.41
leucine	-0.09	0.78	-0.009	0.93
3-methylhistidine	0.08	0.35	-0.039	0.25
1-methylnicotinamide	-0.3	0.73	0.156	0.64
proline betaine	0.001	0.99	0.004	0.85
pseudouridine	-0.3	0.54	0.07	0.62
pyroglutamate	0.2	0.57	0.012	0.89
quinic acid	-0.3	0.33	0.073	0.52
sucrose	-0.6	0.3	0.186	0.31
threonine	-0.05	0.79	0.057	0.41
trimethylamine-n-oxide	-0.2	0.4	0.07	0.47
trans-aconitate	-1	0.037	0.146	0.3
trigonelline	2	0.16	-0.908	0.061
tryptophan	-0.3	0.27	0.023	0.75
tyrosine	0.2	0.41	-0.017	0.82
uracil	-0.6	0.1	0.153	0.23
urea	0.04	0.29	-0.029	0.049
valine	-0.0009	1	-0.082	0.6
xanthosine	0.4	0.23	-0.032	0.76
xylose	-0.5	0.57	0.212	0.42
