## Supplementary material for "Urinary metabolite profiling identifies biomarkers for risk of progression of diabetic nephropathy in 2,670 individuals with type 1 diabetes": Table S1

### Sheet: baseline concentrations
metabolite (in absolute concenctrations)	unit	non-progressors	progressors (overall progression)	p-value
acetate	mmol/L	0.133 [0.125, 0.14]	0.114 [0.101, 0.135]	0.0686
alanine	mmol/L	0.209 [0.203, 0.215]	0.165 [0.143, 0.177]	<0.001
allantoin	mmol/L	0.097 [0.094, 0.099]	0.083 [0.078, 0.087]	<0.001
2-hydroxyisobutyrate	mmol/L	0.024 [0.024, 0.025]	0.024 [0.022, 0.025]	0.6804
arabinose	mmol/L	0.076 [0.075, 0.077]	0.072 [0.07, 0.073]	<0.001
3-aminoisobutyrate	mmol/L	0.016 [0.015, 0.017]	0.013 [0.011, 0.017]	0.0616
3-hydroxyisobutyrate	mmol/L	0.096 [0.093, 0.099]	0.059 [0.051, 0.066]	<0.001
3-hydroxyisovalerate	mmol/L	0.033 [0.032, 0.035]	0.021 [0.018, 0.024]	<0.001
cis-aconitate	mmol/L	0.072 [0.07, 0.073]	0.057 [0.053, 0.061]	<0.001
citrate	mmol/L	1.396 [1.35, 1.436]	0.777 [0.651, 0.889]	<0.001
creatinine	mmol/L	4.423 [4.32, 4.561]	3.879 [3.671, 4.06]	<0.001
dimethylamine	mmol/L	0.138 [0.134, 0.142]	0.128 [0.121, 0.135]	0.0503
4-deoxyerythronic acid	mmol/L	0.035 [0.034, 0.037]	0.026 [0.023, 0.028]	<0.001
4-deoxythreonate	mmol/L	0.107 [0.102, 0.11]	0.088 [0.077, 0.099]	0.0011
ethanolamine	mmol/L	0.186 [0.181, 0.192]	0.159 [0.143, 0.173]	<0.001
ethanol	mmol/L	0.151 [0.144, 0.159]	0.138 [0.123, 0.157]	0.2417
formate	mmol/L	0.244 [0.234, 0.253]	0.176 [0.163, 0.197]	<0.001
2-furoylglycine	mmol/L	0.101 [0.096, 0.106]	0.097 [0.088, 0.105]	0.5655
glucose	mmol/L	22.961 [20.687, 25.017]	24.402 [17.502, 29.279]	0.6462
glutamine	mmol/L	0.221 [0.215, 0.227]	0.171 [0.161, 0.186]	<0.001
glycine	mmol/L	0.673 [0.642, 0.704]	0.404 [0.374, 0.451]	<0.001
glycolic acid	mmol/L	0.264 [0.252, 0.273]	0.168 [0.156, 0.188]	<0.001
hippurate	mmol/L	1.86 [1.786, 1.932]	1.672 [1.552, 1.835]	0.0668
histidine	mmol/L	0.438 [0.421, 0.458]	0.319 [0.275, 0.342]	<0.001
3-(3-hydroxyphenyl)-3-hydroxypropionic acid	mmol/L	0.182 [0.171, 0.193]	0.127 [0.116, 0.155]	<0.001
hypoxanthine	mmol/L	0.025 [0.024, 0.025]	0.017 [0.016, 0.02]	<0.001
isoleucine	mmol/L	0.01 [0.01, 0.01]	0.011 [0.01, 0.011]	0.0017
indoxyl sulfate	mmol/L	0.099 [0.095, 0.103]	0.074 [0.066, 0.081]	<0.001
lactate	mmol/L	0.174 [0.167, 0.182]	0.147 [0.133, 0.164]	0.0185
leucine	mmol/L	0.021 [0.02, 0.021]	0.019 [0.018, 0.021]	0.1173
3-hydroxyhippurate	mmol/L	0.204 [0.192, 0.217]	0.162 [0.141, 0.183]	0.0108
1-methylnicotinamide	mmol/L	0.024 [0.023, 0.025]	0.016 [0.013, 0.019]	<0.001
pyroglutamate	mmol/L	0.145 [0.14, 0.149]	0.126 [0.118, 0.136]	0.0028
4-hydroxyhippurate	mmol/L	0.044 [0.042, 0.046]	0.041 [0.039, 0.046]	0.2518
propylene glycol	mmol/L	0.04 [0.038, 0.042]	0.029 [0.024, 0.034]	<0.001
proline betaine	mmol/L	0.213 [0.2, 0.227]	0.198 [0.181, 0.222]	0.4303
pseudouridine	mmol/L	0.157 [0.153, 0.16]	0.144 [0.136, 0.155]	0.0085
quinic acid	mmol/L	0.139 [0.132, 0.145]	0.128 [0.115, 0.143]	0.2118
sucrose	mmol/L	0.016 [0.016, 0.017]	0.017 [0.016, 0.02]	0.4222
trans-aconitate	mmol/L	0.107 [0.103, 0.11]	0.073 [0.066, 0.088]	<0.001
threonine	mmol/L	0.054 [0.052, 0.056]	0.047 [0.039, 0.053]	0.024
trimethylamine-n-oxide	mmol/L	0.158 [0.15, 0.167]	0.145 [0.126, 0.162]	0.2397
3-methylhistidine	mmol/L	0.202 [0.189, 0.213]	0.156 [0.141, 0.186]	0.0104
trigonelline	mmol/L	0.526 [0.499, 0.557]	0.527 [0.454, 0.566]	0.9889
tryptophan	mmol/L	0.037 [0.036, 0.038]	0.032 [0.029, 0.034]	<0.001
tyrosine	mmol/L	0.061 [0.059, 0.063]	0.044 [0.04, 0.049]	<0.001
uracil	mmol/L	0.004 [0.004, 0.004]	0.003 [0.003, 0.003]	<0.001
urea	mmol/L	170.686 [166.837, 174.404]	142.197 [134.508, 151.988]	<0.001
valine	mmol/L	0.028 [0.026, 0.029]	0.026 [0.023, 0.029]	0.3335
xanthosine	mmol/L	0.05 [0.049, 0.051]	0.045 [0.043, 0.047]	0.0017
xylose	mmol/L	0.037 [0.035, 0.039]	0.029 [0.026, 0.033]	0.0055
