## Supplementary material for "Urinary metabolite profiling identifies biomarkers for risk of progression of diabetic nephropathy in 2,670 individuals with type 1 diabetes": Table S2

### Sheet: baseline mean and sd ratios
metabolite to creatinine ratio	mean non-progressors	SD non-progressors	mean progressors	SD progressors	p-value
acetate	0.0725	0.1305	0.0803	0.1527	0.3042
alanine	0.0514	0.025	0.05	0.0321	0.3275
allantoin	0.025	0.0164	0.025	0.0117	0.9985
2-hydroxyisobutyrate	0.0059	0.0021	0.0067	0.0026	< 0.0001
arabinose	0.0195	0.0098	0.0206	0.0079	0.0629
3-aminoisobutyrate	0.0059	0.0083	0.0073	0.0128	0.022
3-hydroxyisobutyrate	0.024	0.0152	0.019	0.0142	< 0.0001
3-hydroxyisovalerate	0.0082	0.0044	0.0062	0.0044	< 0.0001
cis-aconitate	0.0211	0.0331	0.0198	0.0328	0.4945
citrate	0.3285	0.1601	0.2208	0.165	< 0.0001
creatinine	5.054	2.8734	4.2711	2.2984	< 0.0001
dimethylamine	0.0318	0.0117	0.0339	0.0096	0.0013
4-deoxyerythronic acid	0.0086	0.0045	0.0074	0.0044	< 0.0001
4-deoxythreonate	0.0261	0.0129	0.0269	0.0166	0.3153
ethanolamine	0.0414	0.01	0.0385	0.0107	< 0.0001
ethanol	0.2039	0.6775	0.2992	0.7855	0.0289
formate	0.0785	0.1075	0.0755	0.1247	0.6318
2-furoylglycine	0.0267	0.0189	0.0276	0.0185	0.4201
glucose	10.3551	14.0956	11.5039	14.4228	0.1669
glutamine	0.0549	0.0205	0.0527	0.0284	0.0935
glycine	0.1974	0.169	0.1579	0.1727	0.0002
glycolic acid	0.0575	0.0278	0.0474	0.0218	< 0.0001
hippurate	0.4959	0.3238	0.4936	0.299	0.904
histidine	0.104	0.0487	0.0905	0.0574	0.0003
3-(3-hydroxyphenyl)-3-hydroxypropionic acid	0.0541	0.047	0.0503	0.0461	0.1863
hypoxanthine	0.0068	0.0043	0.0056	0.0029	< 0.0001
isoleucine	0.0028	0.0017	0.0039	0.0031	< 0.0001
indoxyl sulfate	0.026	0.0168	0.0224	0.0179	0.0011
lactate	0.0935	0.2126	0.0902	0.2262	0.7947
leucine	0.0054	0.0027	0.0063	0.0043	< 0.0001
3-hydroxyhippurate	0.0646	0.0584	0.0628	0.055	0.584
1-methylnicotinamide	0.0059	0.0068	0.005	0.0058	0.0197
pyroglutamate	0.0327	0.0099	0.0334	0.0112	0.2214
4-hydroxyhippurate	0.0125	0.0097	0.0138	0.0107	0.0205
propylene glycol	0.0108	0.0086	0.0107	0.0104	0.9172
proline betaine	0.0809	0.0897	0.0805	0.0738	0.9527
pseudouridine	0.0363	0.0075	0.0389	0.0089	< 0.0001
quinic acid	0.0355	0.0235	0.0364	0.0225	0.5112
sucrose	0.0088	0.0187	0.0109	0.0189	0.0485
trans-aconitate	0.025	0.0115	0.0229	0.0128	0.0022
threonine	0.0164	0.017	0.0184	0.0283	0.0622
trimethylamine-n-oxide	0.0546	0.0837	0.0547	0.0677	0.9788
3-methylhistidine	0.0687	0.0642	0.0615	0.0511	0.1206
trigonelline	0.138	0.1057	0.1476	0.1035	0.1147
tryptophan	0.0095	0.0053	0.0096	0.0045	0.8096
tyrosine	0.0151	0.0067	0.0135	0.0077	< 0.0001
uracil	0.001	0.0008	0.0008	0.0003	0.0117
urea	39.9169	13.0704	38.4798	11.263	0.0467
valine	0.0068	0.0041	0.0082	0.008	< 0.0001
xanthosine	0.0118	0.0029	0.012	0.0024	0.2173
xylose	0.015	0.0201	0.0135	0.0199	0.2583
